# Single Cell Sequencing of Human Langerhans Cells Identifies Altered Gene Expression Profiles in Patients with Atopic Dermatitis

**DOI:** 10.1101/2024.05.06.24306801

**Authors:** Sara M. Tamminga, M. Marlot van der Wal, Elise S. Saager, Lian F. van der Gang, Celeste M. Boesjes, Astrid Hendriks, Yvonne Pannekoek, Marjolein S. de Bruin, Femke van Wijk, Nina M. van Sorge

## Abstract

Atopic dermatitis (AD) is characterized by dysregulated T cell immunity and skin microbiome dysbiosis with predominance of *Staphylococcus aureus* (*S. aureus*). Emerging evidence suggests a role for *S. aureus* in exacerbating AD skin inflammation. We have previously shown that specific glycosylation of *S. aureus* cell wall structures amplifies skin inflammation through interaction with Langerhans cells (LCs). However, the role of LCs in AD remains poorly characterized. Here, we performed single cell RNA-sequencing of primary epidermal LCs and dermal T cells isolated from skin biopsies of AD patients and healthy controls, alongside specific glycoanalysis of *S. aureus* strains isolated from the AD lesions. Our findings reveal four LC subpopulations, including two steady-state clusters (LC1 and LC1_H_) and two pro-inflammatory/matured subsets (LC2 and migratory LCs). The latter two subsets were enriched in AD skin. AD LCs showed enhanced expression of C-type lectin receptors, the high-affinity IgE receptor (FcεR1), and activation of prostaglandin and leukotrienes biosynthesis pathways, as well as upregulated transcriptional signatures related to T cell activation pathways and increased expression of CCL17 (specifically LC2) compared to healthy LCs. Correspondingly, T helper 2 and regulatory T cell populations were increased in AD lesions. Our study provides proof-of-concept for a role of LCs in connecting the *S. aureus*-T cell axis in the AD inflammatory cycle.
