## Supplementary Table S3 for "Single Cell Sequencing of Human Langerhans Cells Identifies Altered Gene Expression Profiles in Patients with Atopic Dermatitis"

	p_val	avg_log2FC	pct.1	pct.2	p_val_adj
DNAJB1	1.80318265908441e-73	-1.01074425478306	0.954	0.99	2.54681518769081e-69
HSPH1	1.7818406079628e-52	-0.791921791468353	0.94	0.98	2.51667167468666e-48
HSPA1B	1.12368046930963e-48	-0.610020813812957	0.973	0.99	1.58708629485293e-44
HSPA1A	4.50892973198588e-43	-0.568439442661857	0.986	0.997	6.36841235345686e-39
NR4A2	4.2025404617034e-41	-1.10174110895459	0.308	0.56	5.93566814810988e-37
UBC	5.79218906794743e-41	-0.588830307698373	0.967	0.985	8.18088783956894e-37
MCL1	2.09826723208958e-36	-0.515569033142868	0.76	0.855	2.96359263860333e-32
HSPA6	2.28336544926472e-36	-1.15718411955178	0.566	0.747	3.22502536054148e-32
BAG3	5.72284285354338e-34	-0.626859653071995	0.801	0.914	8.08294324634468e-30
NKRF	3.12559626620582e-33	-0.658356928234969	0.382	0.568	4.41459216638909e-29
IER5	3.61098499308157e-29	-0.456090259388116	0.905	0.958	5.10015520422841e-25
SYNGR2	9.34129911919884e-29	0.73551973736527	0.883	0.783	1.31936508759564e-24
IFI30	1.81114746473732e-27	0.876641649943613	0.835	0.75	2.55806467919499e-23
CD207	2.39048613459399e-27	0.805396249400245	0.996	0.996	3.37632261650056e-23
UBB	2.63118995200435e-27	-0.420337692690389	0.94	0.954	3.71629268821095e-23
NR4A1	1.06100280921799e-26	-0.738873606826346	0.54	0.707	1.4985603677395e-22
ZC3HAV1	4.73708614283933e-26	-0.542358280719072	0.448	0.57	6.69066046814627e-22
FAM46A	2.65769189596171e-25	-0.539420786001924	0.67	0.768	3.75372403385632e-21
B3GNT5	1.68086630265885e-24	-0.524917476475973	0.451	0.56	2.37405556587536e-20
SEC61B	1.17717408236099e-23	0.725285803121911	0.739	0.605	1.66264067392666e-19
TSPYL2	1.22455748890795e-23	-0.637197224781469	0.417	0.523	1.72956499733359e-19
CACYBP	3.06927438489367e-23	-0.329473878494519	0.825	0.861	4.33504314122382e-19
HSPA5	3.35994599116093e-23	1.11175853119755	0.696	0.578	4.7455877179157e-19
C15orf48	4.13468528179055e-23	0.821907746311855	0.805	0.63	5.83982949200098e-19
CCL22	5.53529297575321e-23	1.77714283346756	0.6	0.488	7.81804779895383e-19
ABL2	1.48236398088142e-22	-0.583905050984107	0.589	0.646	2.09369088659692e-18
LCP1	2.39186602506374e-22	0.625029925995537	0.99	0.986	3.37827157380003e-18
HECA	2.97599196132741e-22	-0.425915848098833	0.473	0.568	4.20329104617884e-18
CPEB4	4.10104502715111e-21	-0.451468593895577	0.249	0.399	5.79231599634823e-17
MARCKS	6.9693910206219e-21	1.09118970774542	0.534	0.398	9.84356787752637e-17
DNAJA1	1.26281550253756e-20	-0.413188378077602	0.811	0.845	1.78360061578405e-16
TMSB4X	1.44691008729919e-20	0.60623417515965	1	0.996	2.04361580730137e-16
PPP1R15A	2.12476252625353e-20	-0.43659062853449	0.719	0.819	3.00101459208049e-16
DEDD2	3.19813580718054e-20	-0.508061391132329	0.302	0.406	4.5170470140618e-16
CD55	4.18930770167926e-20	-0.415074930435673	0.333	0.459	5.91697819785178e-16
JMJD1C	1.89170606195425e-19	-0.390126050954877	0.414	0.525	2.67184564190418e-15
HSP90AA1	3.79409787237602e-19	-0.310274751344664	1	0.997	5.35878383494389e-15
MRPL18	5.82339230708739e-19	-0.406819804166677	0.495	0.564	8.22495929453023e-15
ACTB	1.05635886371482e-18	0.611406497727055	1	0.999	1.49200125911081e-14
DNAJB6	1.42403890798667e-18	-0.324021198760981	0.777	0.812	2.01131255364037e-14
DNAJB4	1.52096973750848e-18	-0.395456951682011	0.3	0.447	2.14821765725698e-14
ELL2	3.86101615559793e-18	-0.434606705437165	0.304	0.392	5.45329921816652e-14
MAFF	5.36613657868309e-18	-0.505784904231456	0.293	0.378	7.579131303732e-14
HSPD1	2.85305536118504e-17	-0.42986339803948	0.864	0.911	4.02965539213775e-13
TRAFD1	3.71457926256712e-17	0.55994705811103	0.471	0.253	5.24647175044981e-13
PEA15	5.10207311681044e-17	0.644260265944352	0.799	0.637	7.20616807018306e-13
MOB3A	1.67693677297762e-16	0.653881475599595	0.758	0.608	2.36850549815359e-12
TCP1	2.0100439859928e-16	-0.298951829578237	0.681	0.751	2.83898612581623e-12
CHD2	2.18633163429587e-16	-0.348308776406457	0.427	0.505	3.08797480027948e-12
PSMA6	3.95840881221e-16	0.601599459344545	0.83	0.705	5.59085660636541e-12
CHMP1B	4.08848092694469e-16	-0.371064881530636	0.418	0.518	5.77457046121668e-12
CSRNP1	5.1066453064167e-16	-0.305670996783688	0.42	0.556	7.21262583078295e-12
USPL1	7.35666494207337e-16	-0.366474106732085	0.317	0.439	1.03905535641844e-11
EP300	1.65034684901736e-15	-0.257492120113545	0.471	0.56	2.33094988955211e-11
PER1	4.30266489316228e-15	-0.290963269465394	0.327	0.439	6.07708389510240e-11
SDF2L1	8.91956497604473e-15	0.548315585885902	0.43	0.231	1.25979935721656e-10
ARID4B	2.10969896108108e-14	-0.273089530910865	0.361	0.436	2.97973881263091e-10
MAP3K2	2.42017431501743e-14	-0.205187508384036	0.672	0.726	3.41825420253062e-10
AHSA1	2.70547895615406e-14	-0.292824581973844	0.625	0.672	3.82121847767199e-10
CALR	2.86990468029871e-14	0.547901265261427	0.784	0.667	4.05345337045389e-10
YPEL5	3.30696781861478e-14	-0.262320284083176	0.461	0.543	4.67076134701151e-10
HSP90AB1	3.70600561888297e-14	-0.205025275997177	0.99	0.989	5.23436233611031e-10
FSCN1	4.11996474734272e-14	0.741165985187547	0.548	0.406	5.81903820914686e-10
LAMP3	4.99787739562253e-14	0.793850310962087	0.299	0.145	7.05900203357726e-10
CREBBP	5.50155595490273e-14	-0.25608781385686	0.376	0.477	7.77039763070462e-10
RGS2	6.00670514933866e-14	-0.435885303832959	0.737	0.792	8.48387035292592e-10
CNOT6L	1.11650977750083e-13	-0.263259844546791	0.318	0.433	1.57695840974217e-09
AKAP13	1.45711461677806e-13	-0.24088346714338	0.735	0.754	2.05802868473734e-09
FLT1	1.62370262790919e-13	-0.322365440867487	0.349	0.421	2.29331759165894e-09
HSP90B1	2.16642633452951e-13	0.634222644990127	0.722	0.605	3.05986055488948e-09
KLF6	3.68319396312596e-13	-0.354689814522137	0.807	0.831	5.20214315351911e-09
FOSB	4.16664349875965e-13	-0.38686857998967	0.439	0.595	5.88496727764814e-09
HLA-DQA2	8.54899234768063e-13	0.739941515347938	0.828	0.726	1.20745967918641e-08
ATF4	9.44078138743984e-13	-0.183109256088595	0.855	0.84	1.333415963162e-08
PFN1	1.00405216059573e-12	0.510101107421651	0.989	0.976	1.41812327162541e-08
SLC2A3	1.08184970568322e-12	-0.364374112476277	0.304	0.406	1.52800452430698e-08
MANF	1.53424767904084e-12	0.51273197848401	0.392	0.177	2.16697142187728e-08
DCP1A	1.54777791800962e-12	-0.225486441729386	0.367	0.446	2.18608153139679e-08
MTSS1	1.87223834741055e-12	0.628909326528272	0.681	0.589	2.64434944188266e-08
PTGS2	2.17179317242775e-12	-0.652736659117523	0.242	0.388	3.06744067673696e-08
NXF1	2.51754152475712e-12	-0.212283068877802	0.443	0.515	3.55577564956695e-08
GPBP1	2.53281828292609e-12	-0.271873789123109	0.581	0.648	3.5773525428048e-08
LAD1	2.54509045500372e-12	0.769248010213009	0.294	0.129	3.59468575864725e-08
RYBP	2.99769417495385e-12	-0.234569027549072	0.375	0.491	4.23394325270481e-08
MREG	3.16658050533177e-12	0.609270267738338	0.4	0.215	4.47247830573059e-08
PAPSS2	4.552538136124e-12	-0.33135806536271	0.318	0.371	6.43000486346154e-08
HLA-DQB1	4.8691182649819e-12	0.477559910032791	0.996	0.997	6.87714263746043e-08
DNAJA4	6.87162187765327e-12	-0.438904127861139	0.523	0.64	9.70547873999747e-08
ZFHX3	7.18265418367276e-12	-0.221608257762358	0.524	0.581	1.01447807690194e-07
SLC5A3	7.33589708344947e-12	-0.284402071428776	0.251	0.356	1.0361221040664e-07
WFDC21P	7.68614804465613e-12	0.799106036413583	0.33	0.2	1.08559154982723e-07
HSPB1	8.93475211211989e-12	-0.396545420703156	0.928	0.948	1.26194438831581e-07
TRA2B	9.62621213941033e-12	-0.181970514410397	0.73	0.768	1.35960620257031e-07
NFKBIA	9.73362022774475e-12	0.732505110113655	0.796	0.74	1.37477652096667e-07
KLHL28	1.09966351485314e-11	-0.294887923112332	0.313	0.394	1.55316474837858e-07
RPL13A	1.17554293593598e-11	-0.109339361487966	0.865	0.886	1.66033684271598e-07
TNFAIP2	1.20085431650289e-11	0.927690063435803	0.271	0.143	1.69608663662869e-07
CSF2RB	1.3563517259898e-11	0.63695242899755	0.475	0.336	1.915711177788e-07
JUN	1.36305396376408e-11	-0.32073915594317	0.589	0.716	1.92517741842039e-07
NR4A3	1.70297324660437e-11	-0.404414033480438	0.431	0.526	2.40527941350401e-07
CLK1	1.71778194739177e-11	-0.210615720120697	0.393	0.477	2.42619522249614e-07
MYL12A	1.92833040677293e-11	0.506895044462639	0.898	0.826	2.72357386652609e-07
RFTN1	2.16885405419294e-11	0.55620854606587	0.366	0.177	3.06328946614211e-07
CST7	2.33555428995044e-11	0.625810564235788	0.589	0.449	3.298736879126e-07
KPNA4	2.60945229287895e-11	-0.188243187436455	0.534	0.577	3.68559041846223e-07
ANKRD20A9P	4.14063002901771e-11	-0.188381736037984	0.593	0.648	5.84822585298462e-07
FILIP1L	4.18664729846545e-11	-0.335580458106547	0.383	0.47	5.91322064435259e-07
SPI1	4.92312175704207e-11	0.507823006114876	0.945	0.914	6.95341716964622e-07
HLA-A	6.99975159533214e-11	0.487550529476601	0.945	0.878	9.88644915324712e-07
PNRC1	7.77646924909254e-11	-0.22700903856808	0.629	0.674	1.09834851674183e-06
CTSH	8.03904241603431e-11	0.478706466714253	0.922	0.844	1.13543435084069e-06
C6orf48	8.73256564001091e-11	-0.179952495292542	0.455	0.525	1.23338757099514e-06
JUND	1.00232694832672e-10	-0.190219221620914	0.717	0.768	1.41568658181665e-06
CREB5	1.53852297436188e-10	-0.23196730445009	0.399	0.504	2.17300984898872e-06
KIF1B	2.23969990471245e-10	-0.253922329316667	0.311	0.408	3.16335214541587e-06
HSPA8	3.62413663187884e-10	-0.181899988636089	0.984	0.976	5.11873057886568e-06
AHNAK	4.43917411985812e-10	-0.136458809612498	0.901	0.911	6.26988952688761e-06
TSC22D3	5.0365471195734e-10	-0.333211117499869	0.563	0.689	7.11361915168547e-06
TCEAL9	5.34970614483832e-10	-0.313932135554936	0.306	0.368	7.55592495896964e-06
TAF7	5.58054280152964e-10	-0.214898303680245	0.545	0.577	7.88195865288046e-06
YTHDC1	1.27439495740758e-09	-0.173155255208664	0.359	0.449	1.79995543784247e-05
MAP4K4	1.33033472907031e-09	0.669469547693998	0.612	0.499	1.87896477133891e-05
MYO6	1.40340802793952e-09	-0.204140290060648	0.396	0.513	1.98217349866178e-05
SKIL	2.03638178505354e-09	-0.197085154055798	0.404	0.48	2.87618563320962e-05
SERPINB9	2.0596707587997e-09	0.695968126182473	0.398	0.283	2.90907897972869e-05
NUP62	2.30461299860417e-09	0.525982147329771	0.564	0.464	3.25503539922853e-05
UBE2B	2.36598118540191e-09	-0.165907783588864	0.588	0.603	3.34171182626166e-05
GSN	2.42971672991955e-09	0.509059322462729	0.965	0.934	3.43173190933837e-05
ENO1	2.74736535524095e-09	0.478124676560927	0.935	0.869	3.88037882774232e-05
PRNP	2.93288732564942e-09	-0.316943306061933	0.231	0.281	4.14241005874724e-05
SMG1	2.98297114443841e-09	-0.1739723696184	0.341	0.419	4.21314844440481e-05
MMP9	3.86755477954767e-09	0.646200412416177	0.472	0.3	5.46253437063312e-05
ATF3	3.94096344614265e-09	-0.430295836078068	0.257	0.37	5.56621677133188e-05
PRDX1	4.13893065247085e-09	0.501039971530403	0.881	0.776	5.84582565354983e-05
DDX3X	6.29453356600889e-09	-0.161234166943158	0.61	0.609	8.89039920863095e-05
MED13	7.9489171531016e-09	-0.150768976225482	0.424	0.512	0.000112270505870407
AKAP9	8.26392336471348e-09	-0.167582003784984	0.447	0.513	0.000116719653603213
FBXO11	8.51258815640012e-09	-0.197706123777469	0.312	0.405	0.000120231795120995
CAPZB	9.14952170488805e-09	0.439470655897334	0.877	0.8	0.000129227844559839
ANKRD12	1.04116411821853e-08	-0.174424958650382	0.728	0.743	0.000147054020057185
ANXA1	1.08092559320773e-08	-0.154645164540482	0.92	0.9	0.000152669930784659
HLA-DQB2	1.17889507625036e-08	0.476909920816378	0.993	0.993	0.0001665071405696
ETF1	1.18441099177681e-08	-0.153166696132385	0.566	0.636	0.000167286208478556
CA2	1.31477768740003e-08	-0.341490938983054	0.494	0.527	0.000185699200568381
CHD1	1.65357564490508e-08	-0.165565841918925	0.445	0.478	0.000233551024086393
WSB1	1.66677303069287e-08	-0.165604928474668	0.419	0.501	0.000235415022855061
GNA13	1.75416541374091e-08	-0.189863107892527	0.57	0.606	0.000247758323036766
AFF4	1.84269587664932e-08	-0.191503056166214	0.331	0.395	0.000260262365617949
GPR137B	1.86503047666388e-08	0.53341884428421	0.483	0.332	0.000263416904524006
ISCU	1.89359738455383e-08	0.45149739445693	0.534	0.383	0.000267451694594383
CREBRF	2.39298220551894e-08	-0.199971126628653	0.234	0.352	0.000337984806707495
TPM4	2.55921595891713e-08	0.484641054299378	0.845	0.759	0.000361463662037456
LMO4	3.26805957311642e-08	-0.156147580756335	0.386	0.454	0.000461580734106963
NFATC2	3.37824355420016e-08	-0.162986526487671	0.388	0.461	0.00047714311959523
IFRD1	3.65030404192911e-08	-0.228565808474799	0.212	0.307	0.000515568942882067
ZFP36L2	3.73575778148223e-08	-0.212078038122196	0.401	0.499	0.00052763842905655
FAM129A	3.76462761212102e-08	0.445308933600806	0.725	0.579	0.000531716003935973
ATP13A3	3.81354968599406e-08	-0.192272965416484	0.44	0.509	0.000538625757649801
GLUL	3.82130761085076e-08	-0.208898316645872	0.771	0.795	0.000539721486956562
RAB11FIP1	4.03805764771326e-08	-0.190443151416743	0.257	0.338	0.000570335262163021
PNPLA8	4.45336850556073e-08	-0.188224962615635	0.265	0.356	0.000628993767725397
ALOX5AP	4.55805079010668e-08	0.45124980048382	0.692	0.581	0.000643779093594667
CD63	4.57370726256789e-08	0.434660167483306	0.919	0.847	0.000645990413765088
NFAT5	4.6047267309731e-08	-0.184199962090272	0.401	0.442	0.000650371603482641
PKM	4.78521873648659e-08	0.468486891303343	0.984	0.949	0.000675864294341367
ACTN4	4.8421955936272e-08	0.419502516325116	0.73	0.616	0.000683911705643906
RAB7A	5.18307316081341e-08	-0.102397593623445	0.784	0.775	0.000732057253233286
DLGAP4	5.51971095447128e-08	0.411500602332785	0.46	0.294	0.000779603975209523
WDR26	5.66848816992894e-08	-0.12711773195165	0.414	0.46	0.000800617269120763
FLNA	5.80763230815073e-08	0.429045131136431	0.714	0.574	0.000820269987203209
MAP2K3	5.80796198158434e-08	-0.184116486443626	0.445	0.487	0.000820316550278972
THAP9-AS1	5.88171764051654e-08	-0.213565278004507	0.196	0.294	0.000830733799546556
GOLGB1	6.24247628111525e-08	-0.134012315890518	0.501	0.57	0.000881687349944718
PPP2R2A	6.32618795121552e-08	-0.156305988117558	0.355	0.409	0.000893510786229681
VOPP1	9.30750771048589e-08	0.443801804321178	0.633	0.52	0.00131459238902903
SERTAD2	9.50499034379088e-08	-0.176187615490955	0.305	0.374	0.00134248483615702
ACOX1	9.52141843512934e-08	0.419778112343004	0.408	0.246	0.00134480513977767
KDM5A	1.26083946192765e-07	-0.130730490861016	0.424	0.504	0.00178080965602662
VASP	1.30598561083011e-07	0.404906023890718	0.813	0.695	0.00184457407673644
RUNX3	1.62974530203835e-07	0.495683889851726	0.853	0.719	0.00230185226459897
JOSD1	1.65849126659199e-07	-0.189684812840024	0.387	0.43	0.00234245306493453
KMT2A	1.66231384978001e-07	-0.1904332466405	0.314	0.392	0.00234785208142929
PLAUR	1.83891978229021e-07	-0.210770832431675	0.541	0.532	0.00259729030050669
PRDM1	1.86905624368696e-07	-0.28293509013534	0.219	0.297	0.00263985503858347
IL18	2.03427039624372e-07	-0.146529578194738	0.499	0.613	0.00287320350765463
CD74	2.0516060774477e-07	0.369024019540808	1	1	0.00289768842378713
NAMPT	2.07149125822441e-07	-0.216555659151167	0.717	0.72	0.00292577425311616
PRPF38B	2.27880235208466e-07	-0.13315370366791	0.671	0.7	0.00321858044208437
CLPTM1	2.29798635111766e-07	0.379368496169159	0.436	0.319	0.00324567592231859
CBX4	2.40238135332341e-07	-0.171563588965507	0.277	0.374	0.00339312342343399
TET2	2.43011633977591e-07	-0.152872448723474	0.411	0.47	0.0034322963182995
CLEC2B	2.4818356466697e-07	-0.188269323275367	0.213	0.304	0.00350534466735628
ZFAND5	2.51221016871622e-07	-0.136023106013225	0.598	0.622	0.00354824564229479
TIPARP	2.5449908161221e-07	-0.224628612378778	0.178	0.286	0.00359454502869085
RNF24	2.552849700733e-07	-0.178809855816442	0.611	0.641	0.00360564491731528
RHEB	2.77797576955342e-07	-0.144496337551457	0.666	0.658	0.00392361297691725
INSIG1	2.82061757910531e-07	-0.309980933229558	0.288	0.384	0.00398384026872834
WAC	2.82095962290196e-07	-0.104106048700241	0.661	0.691	0.00398432337138673
C16orf72	3.10437433660007e-07	-0.199781592210398	0.228	0.309	0.00438461831301394
ZFAND2A	4.04872412301209e-07	-0.207831736045266	0.23	0.311	0.00571841795134228
EZR	4.43856016602013e-07	-0.155619649108902	0.829	0.789	0.00626902237848683
ZBTB10	4.50390195942657e-07	-0.307917115023136	0.161	0.257	0.00636131112749409
SLC38A2	4.79511868080351e-07	-0.166990148593658	0.593	0.667	0.00677262562476688
SLC43A3	5.01349405385213e-07	0.43988022133024	0.524	0.37	0.00708105900166075
DSP	5.31981744521019e-07	-0.200247830307305	0.553	0.603	0.00751371015961487
ARHGEF12	5.63426504809932e-07	-0.150001520666708	0.337	0.426	0.00795783595393548
UBE2S	6.06697580740557e-07	-0.180808670282098	0.276	0.35	0.00856899663037963
ARHGDIA	6.26716029961158e-07	0.389375682549133	0.734	0.598	0.00885173720717139
SARAF	6.40722238770494e-07	-0.0726956305404967	0.682	0.706	0.00904956090039446
TOMM34	6.9036434644195e-07	0.366862429222063	0.546	0.394	0.0097507060291461
ZNF331	7.4231186510924e-07	-0.32490203849071	0.157	0.245	0.0104844127828029
SH3BGRL3	7.759294584374e-07	0.436140765607544	0.971	0.944	0.0109592276709698
SMCHD1	7.83329575636696e-07	-0.14227593130588	0.342	0.371	0.0110637469262927
ARGLU1	7.9464784837695e-07	-0.133246746911619	0.364	0.404	0.011223606210476
ADAM28	8.01072970508159e-07	-0.139322958114976	0.358	0.45	0.0113143546354572
CDKN1A	8.02449914448566e-07	-0.206593451775706	0.712	0.761	0.0113338025916716
NUB1	8.34690059404287e-07	0.387556165951807	0.464	0.321	0.0117891623990261
CD40	8.40122130920289e-07	0.535673590836365	0.394	0.255	0.0118658849771182
EGR3	8.6162363038999e-07	-0.300386202745527	0.136	0.253	0.0121695721556282
HLA-B	8.65826469289486e-07	0.452729366386762	0.986	0.969	0.0122289330522447
ELOVL1	8.69485266824849e-07	0.374553326178348	0.364	0.183	0.0122806099086342
SRSF7	8.78732898450581e-07	0.448387372755192	0.614	0.504	0.012411223457716
JMJD6	9.05137987253035e-07	-0.144444377427563	0.331	0.401	0.0127841689319619
TUBA1B	9.18126837370319e-07	0.473274996040051	0.992	0.98	0.0129676234510184
YTHDF3	9.35777323090914e-07	-0.173107937125463	0.271	0.354	0.0132169189113361
EIF5	1.01953992952953e-06	-0.114579009816804	0.617	0.637	0.0143999819646751
ERF	1.03656107699529e-06	-0.206305322369215	0.19	0.263	0.0146403886514815
TUBA1C	1.10970160444646e-06	0.572819809020924	0.628	0.541	0.0156734254612018
ANKRD28	1.14598424885588e-06	-0.262670161173107	0.125	0.248	0.0161858815308405
PRKCB	1.1854743457572e-06	-0.0544181365553928	0.91	0.897	0.0167436396594747
TIMP1	1.19991725973565e-06	0.440292561382655	0.857	0.796	0.0169476313765063
H3F3B	1.24384118131476e-06	-0.0569631575785086	0.91	0.903	0.0175680128448897
RTN4	1.28700195188811e-06	-0.0926977277796344	0.789	0.779	0.0181776155684676
APOBR	1.39166397497168e-06	0.377820389469561	0.565	0.428	0.0196558619825001
PPIB	1.40464410999009e-06	0.359021623910403	0.483	0.309	0.0198391934095
PAFAH1B2	1.45794998865289e-06	-0.12185125544352	0.527	0.561	0.0205920856397335
MARCH6	1.49910339863847e-06	-0.132794544225752	0.398	0.447	0.0211733364023697
CHORDC1	1.51159431579402e-06	-0.197632175133973	0.343	0.378	0.0213497581162748
HLA-DQA1	1.54955211150257e-06	0.418966508658031	0.995	0.996	0.0218858740228623
OSBPL8	1.5538542677059e-06	-0.106200954898932	0.575	0.601	0.0219466376770782
FAM107B	1.58879851412813e-06	-0.154125583171123	0.428	0.423	0.0224401902135457
SELK	1.62326216558951e-06	-0.125539815933794	0.516	0.527	0.0229269548267862
CCNL1	1.68949864608896e-06	-0.118647862059033	0.358	0.401	0.0238624788773605
PA2G4	1.75943135778735e-06	0.362377886775788	0.643	0.498	0.0248502084973885
PLXNC1	1.94957851161259e-06	-0.14092350075949	0.334	0.398	0.0275358468980163
GLA	2.00155808512293e-06	-0.202773455368732	0.382	0.437	0.0282700063942763
UBR5	2.42602532040498e-06	-0.149011399474706	0.3	0.363	0.0342651816253999
PPP1R18	2.50406319713101e-06	-0.101381247283653	0.761	0.774	0.0353673885962783
CD52	2.52040757025081e-06	0.383836048839697	0.786	0.684	0.0355982365222225
DENND4A	2.5412163308737e-06	-0.120298180111567	0.334	0.397	0.0358921394572602
FAM129B	2.59421597914896e-06	0.395863386861958	0.698	0.525	0.0366407064894999
ESYT2	2.66705205902631e-06	-0.120884261353249	0.372	0.415	0.0376694432816876
WDR1	2.74653691260054e-06	0.370676348919988	0.747	0.624	0.03879208735357
TXN	2.83509227415851e-06	0.562248887704972	0.904	0.855	0.0400428432802149
KMT2C	2.83531614092245e-06	-0.102529599495181	0.529	0.561	0.0400460051743886
RAB7B	2.88634993652865e-06	0.428688561739132	0.388	0.252	0.0407668065035306
RGS1	2.89503418124686e-06	-0.221988997493159	0.664	0.72	0.0408894627759307
BAZ1A	2.91372485376182e-06	-0.0682145628885653	0.76	0.786	0.041153449834532
RIPK2	3.02309274107844e-06	-0.179415817707607	0.201	0.271	0.0426981618749918
ARL6IP5	3.40922619039572e-06	0.427923248265684	0.776	0.693	0.0481519107131492
SERPINH1	3.44644786034948e-06	-0.311603557124433	0.471	0.502	0.0486776295795761
LRIF1	3.45060099446849e-06	-0.177799962366846	0.29	0.349	0.048736288445873
IL1RN	3.50410694306555e-06	0.627984570650963	0.422	0.302	0.0494920064638578
MGEA5	3.51008871724478e-06	-0.151275663789144	0.253	0.309	0.0495764930423653
