## Supplementary Table S7 for "Single Cell Sequencing of Human Langerhans Cells Identifies Altered Gene Expression Profiles in Patients with Atopic Dermatitis"

### Sheet: Blad1
		Study ID	Date biopsy	Age at biopsy (5-year range)	Gender	AoO AD	EASI	IGA	NRS pruritus	Current therapy	Past immunosuppressives	Atopic comorbidities
		AD1	2022-02-01	41-45	M	0	15.8	3	10	TCS class IV, TIMs	CsA, (UVB)	AR
		AD2	2022-04-01	56-60	F	unknown	3.35	2	10	TCS class III, TIMs	None	None
		AD3	2022-04-01	26-30	M	0	7.2	2	4	TCS class III	None	AA, AR, VA
		AD4	2022-04-01	16-20	M	1.5	9.9	2	4	TCS class III	None	AA, AR, AC
